# Functional investigation of inherited noncoding genetic variation impacting the pharmacogenomics of childhood acute lymphoblastic leukemia treatment

**DOI:** 10.1101/2023.02.10.23285762

**Authors:** Kashi Raj Bhattarai, Robert J. Mobley, Kelly R. Barnett, Daniel C. Ferguson, Baranda S. Hansen, Jonathan D. Diedrich, Brennan P. Bergeron, Wenjian Yang, Kristine R. Crews, Christopher S. Manring, Elias Jabbour, Elisabeth Paietta, Mark R. Litzow, Steven M. Kornblau, Wendy Stock, Hiroto Inaba, Sima Jeha, Ching-Hon Pui, Cheng Cheng, Shondra M. Pruett-Miller, Mary V. Relling, Jun J. Yang, William E. Evans, Daniel Savic

**Affiliations:** Hematological Malignancies Program, St. Jude Children’s Research Hospital, Memphis, TN; Department of Pharmacy and Pharmaceutical Sciences, St. Jude Children’s Research Hospital, Memphis, TN; Center for Advanced Genome Engineering, St. Jude Children’s Research Hospital, Memphis, TN 38105, USA; Department of Cell and Molecular Biology, St. Jude Children’s Research Hospital, Memphis, TN 38105, USA; Graduate School of Biomedical Sciences, St. Jude Children’s Research Hospital, Memphis, TN; Alliance Hematologic Malignancy Biorepository; Clara D. Bloomfield Center for Leukemia Outcomes Research, Columbus, OH 43210, USA; Department of Leukemia, The University of Texas MD Anderson Cancer Center, Houston, TX; Albert Einstein College of Medicine, New York, NY; Division of Hematology, Department of Medicine, Mayo Clinic, Rochester, MN 55905, USA; Comprehensive Cancer Center, University of Chicago Medicine, Chicago, IL; Department of Oncology, St. Jude Children’s Research Hospital, Memphis, TN; Department of Biostatistics, St. Jude Children’s Research Hospital, Memphis, TN; Integrated Biomedical Sciences Program, University of Tennessee Health Science Center, Memphis, TN

## Abstract

Although acute lymphoblastic leukemia (ALL) is the most common childhood cancer, there is limited understanding of the contribution of inherited genetic variation on inter-individual differences in chemotherapy response. Defining genetic factors impacting therapy failure can help better predict response and identify drug resistance mechanisms. We therefore mapped inherited noncoding variants associated with chemotherapeutic drug resistance and/or treatment outcome to ALL *cis*-regulatory elements and investigated their gene regulatory potential and genomic connectivity using massively parallel reporter assays and promoter capture Hi-C, respectively. We identified 53 variants with reproducible allele-specific effects on transcription and high-confidence gene targets. Subsequent functional interrogation of the top variant (rs1247117) determined that it disrupted a PU.1 consensus motif and PU.1 binding affinity. Importantly, deletion of the genomic interval containing rs1247117 sensitized ALL cells to vincristine. Together, these data demonstrate that noncoding regulatory variation associated with diverse pharmacological traits harbor significant effects on allele-specific transcriptional activity and impact sensitivity to chemotherapeutic agents in ALL.
