## Supplemental File 3 for "Functional investigation of inherited noncoding genetic variation impacting the pharmacogenomics of childhood acute lymphoblastic leukemia treatment"

### Sheet: Supplemental File 3
556 reproducible and concordant regulatory variants
rs73935150
rs10412158
rs11879641
rs6880209
rs11879659
rs11879713
rs17247678
rs28594879
rs10411204
rs10412963
rs10411985
rs56229440
rs4472444
rs16947185
rs2108269
rs114601492
rs56156615
rs11703006
rs12831938
rs10410420
rs111772743
rs2064524
rs10754003
rs60653573
rs7110900
rs3739
rs3738
rs11977017
rs11769057
rs16917709
rs16917710
rs6687273
rs10415604
rs12191321
rs17289402
rs115982654
rs10794057
rs7957668
rs145976319
rs60733727
rs74162854
rs16830788
rs188748297
rs4554184
rs3111692
rs891159
rs6031867
rs192156380
rs7795656
rs932494
rs73213758
rs74025850
rs11880182
rs7799894
rs35982214
rs2947076
rs6870335
rs28362929
rs11009151
rs17706748
rs73012496
rs7795805
rs7799901
rs10501923
rs12815173
rs17129267
rs73935136
rs73935147
rs60536986
rs114425365
rs3117598
rs1555902
rs10407013
rs28376974
rs155249
rs1502885
rs1502884
rs112005381
rs10008489
rs55876959
rs77115755
rs9304696
rs79125155
rs1864183
rs1864182
rs2305198
rs9324293
rs59369204
rs12743495
rs12743506
rs12489198
rs56969688
rs4703867
rs79372788
rs181644066
rs6151759
rs7943741
rs2125358
rs154076
rs10827119
rs73935135
rs56170708
rs145090758
rs12777235
rs2407156
rs11009136
rs75219664
rs74464627
rs10096262
rs16933787
rs7094651
rs55985421
rs11570135
rs28733880
rs11177751
rs16933819
rs10471237
rs12660691
rs7205474
rs12151752
rs58443873
rs10005989
rs6851838
rs3777684
rs487120
rs568166
rs9560954
rs509017
rs10489286
rs17734771
rs115375668
rs9653186
rs77181760
rs17299487
rs11837158
rs36014597
rs291228
rs12624424
rs1688888
rs181410582
rs191230191
rs80121507
rs79208987
rs28714503
rs7674442
rs80079355
rs79508493
rs768378
rs115718086
rs3889437
rs4736323
rs1601092
rs368577000
rs61174903
rs114586402
rs1369452
rs2297815
rs79208817
rs76702877
rs3799487
rs558764
rs6671322
rs6851239
rs11946095
rs11941178
rs12052898
rs1375004
rs13043266
rs6670157
rs58136256
rs11814428
rs8118557
rs7027998
rs1970197
rs11845471
rs3739033
rs7869173
rs74086291
rs16857352
rs7281289
rs74861035
rs79178475
rs548390
rs74342470
rs74810474
rs58722244
rs1974653
rs7687396
rs79765254
rs73563767
rs2299569
rs4700818
rs10817628
rs112266787
rs7286804
rs7735136
rs76260312
rs113307754
rs2022160
rs68087715
rs77532695
rs13289712
rs471390
rs4460831
rs2705038
rs17726928
rs7074238
rs116111998
rs2397
rs9487365
rs28448690
rs74490163
rs4402307
rs13425892
rs28362606
rs2423033
rs12233799
rs6020814
rs12233690
rs12665941
rs11002310
rs9379871
rs12356375
rs302863
rs14158
rs4315367
rs12090961
rs17055381
rs2497378
rs68112369
rs11002308
rs73655544
rs12029982
rs76766472
rs4742260
rs944095
rs9393706
rs73655537
rs73126227
rs17149495
rs9905597
rs56853460
rs17256902
rs73655553
rs79664808
rs7654245
rs2738455
rs1867923
rs34322406
rs261288
rs4548927
rs2302831
rs2738454
rs17064591
rs10174551
rs3730533
rs16879655
rs11002309
rs2073529
rs1016176
rs7033740
rs6810987
rs4077096
rs7792350
rs73142641
rs73921072
rs9379858
rs9393704
rs145697964
rs142186733
rs6460173
rs34598791
rs117761491
rs2992056
rs1264332
rs2757039
rs11115380
rs7426865
rs2992058
rs73353091
rs116083280
rs11115426
rs75315897
rs34155831
rs1945228
rs56061726
rs78570590
rs9400081
rs2379193
rs10217267
rs11115440
rs1945227
rs6120348
rs4939037
rs144099284
rs318921
rs405306
rs35948426
rs6504490
rs10421051
rs11120184
rs35511369
rs17123959
rs9908547
rs743466
rs1264300
rs12413256
rs67438539
rs8068636
rs60859340
rs7082350
rs11115370
rs117862862
rs73446165
rs73446133
rs403021
rs7612868
rs11115366
rs12144733
rs2532936
rs7123065
rs7323
rs9460757
rs12221087
rs4718104
rs7985850
rs112602052
rs408497
rs17073453
rs56723270
rs162247
rs9899805
rs17079571
rs1411609
rs187459
rs4971336
rs117426622
rs2862797
rs77241275
rs115582361
rs2862798
rs17035243
rs1534310
rs2297932
rs9557205
rs12232061
rs16857207
rs6874130
rs16880094
rs9296743
rs9679707
rs16865406
rs57506830
rs4511057
rs4439319
rs4425937
rs3127486
rs3760128
rs10399632
rs6860581
rs16854671
rs7734182
rs3742130
rs7983374
rs79020056
rs11757700
rs2268058
rs184864247
rs12139719
rs7564570
rs115684341
rs60639238
rs1591145
rs3744015
rs816628
rs12198586
rs10872650
rs2004304
rs7216615
rs140975011
rs147302333
rs16934573
rs7740278
rs259971
rs3101470
rs12853693
rs61734995
rs3127457
rs115310619
rs7726427
rs6974305
rs6595747
rs7923507
rs7807401
rs871606
rs199436
rs7740331
rs78942037
rs3798761
rs9557194
rs77394401
rs3744021
rs116160749
rs17130730
rs5995536
rs12314634
rs3734295
rs4140636
rs11257877
rs1244869
rs112986774
rs55810554
rs7268357
rs28362163
rs2166631
rs4282910
rs4768052
rs6019382
rs1781797
rs62392286
rs75613478
rs75913818
rs1355067
rs16978630
rs12267185
rs10409749
rs2170292
rs138093
rs57970308
rs17879291
rs77585530
rs9983858
rs1801380
rs34786758
rs4810866
rs6884613
rs11929657
rs56101487
rs7802372
rs78988517
rs10869186
rs9276188
rs6012515
rs77071942
rs3787577
rs114822682
rs2548985
rs74900124
rs6955970
rs6974242
rs35296361
rs56241008
rs13338199
rs79714579
rs77644136
rs1731429
rs71328672
rs146530548
rs9276375
rs4295979
rs7092708
rs9276164
rs10117066
rs13316488
rs11226115
rs505278
rs2197419
rs7963875
rs2801822
rs7820747
rs443949
rs6992302
rs9981766
rs7072175
rs28698395
rs6973333
rs8063084
rs2522412
rs114215929
rs59299234
rs75331527
rs57733106
rs8133079
rs2026853
rs6970764
rs16979204
rs1248630
rs17241460
rs73136779
rs78128881
rs13331718
rs11674815
rs1247117
rs484006
rs11819341
rs754228
rs11013389
rs111367656
rs9787632
rs7557697
rs1111200
rs16970443
rs3824821
rs111434562
rs34752856
rs4704561
rs61738461
rs599631
rs59411952
rs4324214
rs6744828
rs6724414
rs76281515
rs62559825
rs376389091
rs74978315
rs12448478
rs9926200
rs12500345
rs17081806
rs10852271
rs9797364
rs283247
rs74970365
rs73654860
rs17081823
rs17081824
rs113515513
rs7546435
rs6470763
rs7841981
rs58411534
rs76300807
rs61353450
rs12090796
rs73364116
rs12092993
rs1817073
rs10436915
rs61349439
rs7846184
rs16932527
rs41380646
rs138852933
rs10821937
rs36228834
rs12777136
rs75777619
rs3824662
rs12771808
rs62445866
rs2268513
rs3731222
rs9415635
rs9958002
rs1247118
