## Supplemental File 4 for "Functional investigation of inherited noncoding genetic variation impacting the pharmacogenomics of childhood acute lymphoblastic leukemia treatment"

### Sheet: Supplemental File 3
SNV	Region	697	BALL1	CEM	Jurkat	Nalm6	P12-Ichikawa	REH	RS411	SEM	SUPB15	Sentinel SNP	Phenotype	Direct_LD	SNV at	gene	ATAC and Promoter CHiC cell
rs4742260	Promoter	0.302217	0.917372	1.40033	1.12298	0.537035	0.440473	0.630729	0.402548	NA	0.845168	rs4742259	Drug_PRED	LD	promoter	KDM4C	n/a
rs61174903	Promoter	-0.47618	-0.545858	-0.43451	-0.649259	-0.270312	-0.434893	NA	-0.252293	NA	-0.44101	rs9606232	Drug_DEX	LD	promoter	DGCR8	n/a
rs10471237	Promoter	-0.415849	NA	-0.670751	-0.37898	-0.312387	-0.390576	NA	NA	NA	NA	rs6811804	Drug_DEX	LD	promoter	PCGF3-AS1	n/a
rs68112369	Promoter	0.606722	NA	0.582561	0.486658	0.239499	0.273785	NA	0.322276	0.329139	NA	rs1977	Drug_PRED	LD	promoter	BTN3A2	n/a
rs6460173	Promoter	-0.512066	-0.34715	-0.118516	-0.330055	-0.188315	-0.415254	-0.396651	NA	NA	-0.839952	rs1104867	Drug_SixMP	LD	promoter	ZNF107	n/a
rs13331718	Promoter	-0.746407	-0.517089	-0.531252	-0.118526	-0.392489	-0.0880274	NA	-0.421738	NA	-0.39658	rs13337155	Drug_VCR	LD	promoter	AMFR	n/a
rs2297932	Promoter	-0.42732	NA	-0.523961	-0.227737	NA	-0.166955	NA	NA	NA	NA	rs1934534	Drug_SixTG	LD	promoter	LATS1	n/a
rs11570135	Promoter	-0.340719	NA	-0.224034	NA	NA	-0.179115	NA	NA	NA	-0.440398	rs8059525	Drug_ASP	LD	promoter	TNFRSF17	n/a
rs34598791	Promoter	0.239219	NA	0.365069	NA	NA	0.218122	NA	NA	NA	NA	rs4647113	Drug_SixMP	LD	promoter	ELOVL7	n/a
rs28362606	Promoter	0.17926	NA	NA	NA	0.170689	NA	NA	NA	NA	0.527316	rs1977	Drug_PRED	LD	promoter	BTN3A2	n/a
rs73655537	Promoter	-0.224995	NA	-0.398705	NA	-0.128165	NA	NA	NA	NA	-0.354178	rs17740576	Drug_PRED	LD	promoter	MSANTD3	n/a
rs36228834	Promoter	-0.22285	NA	-0.168416	-0.299916	NA	-0.127222	-0.563555	NA	NA	NA	NA	Control	Direct	promoter	CDKN2A	n/a
rs11977017	Promoter	0.306102	NA	0.328601	NA	NA	0.0861771	NA	NA	NA	NA	rs6947073	Drug_ASP	LD	promoter	LLCFC1	n/a
rs75613478	Promoter	-0.33186	NA	-0.294563	-0.13578	-0.190979	-0.0761479	NA	-0.206864	NA	-0.307667	rs11135853	Drug_VCR	LD	promoter	DOCK5	n/a
rs10410420	Promoter	-0.24109	NA	-0.14716	-0.124942	-0.0945504	-0.198513	-0.325869	NA	NA	-0.356882	rs3786675	Drug_ASP	LD	promoter	VRK3	n/a
rs1534310	Promoter	0.177549	NA	0.229825	0.16753	NA	NA	NA	NA	NA	NA	rs4424195	Drug_SixTG	LD	promoter	AP4M1	n/a
rs62559825	Promoter	0.187908	NA	0.207613	0.194661	0.154813	0.116741	NA	0.297473	NA	NA	rs7860525	Relapse	LD	promoter	LOC158434	n/a
rs142186733	Promoter	0.0746056	NA	0.286159	0.267709	0.18064	0.143547	NA	NA	NA	0.223805	rs41296196	Drug_SixMP	LD	promoter	ANKRD35	n/a
rs3744015	Promoter	0.0816944	NA	NA	0.218935	0.110913	0.20149	NA	NA	NA	0.433172	rs1055129	Drug_SixTG	LD	promoter	MRPL38	n/a
rs55810554	Promoter	-0.168829	NA	-0.217562	NA	-0.0910395	NA	NA	NA	NA	-0.255085	rs8055559	Drug_VCR	LD	promoter	NMRAL1	n/a
rs114601492	Promoter	-0.225695	NA	-0.273885	NA	-0.169651	-0.0861237	NA	-0.15499	NA	NA	rs114393069	Drug_ASP	LD	promoter	TNNI3	n/a
rs2757039	Promoter	-0.154152	NA	-0.227142	-0.122067	NA	NA	NA	NA	NA	NA	rs1130033	Drug_SixMP	LD	promoter	RNASET2	n/a
rs10412158	Promoter	0.133518	NA	0.125343	NA	NA	0.134557	0.294689	NA	NA	NA	rs3786675	Drug_ASP	LD	promoter	VRK3	n/a
rs2297815	Promoter	0.138238	NA	NA	0.224505	0.121058	0.165217	NA	NA	NA	NA	rs10817628	Drug_DEX	LD	promoter	WHRN	n/a
rs73935150	Promoter	0.20311	NA	0.102498	0.103391	0.0865531	0.0721522	NA	NA	NA	0.396984	rs3786675	Drug_ASP	LD	promoter	VRK3	n/a
rs6880209	Promoter	0.068023	NA	0.122513	0.190217	NA	0.126139	NA	NA	NA	NA	rs3739	Drug_ASP	LD	promoter	RPS23	n/a
rs376389091	Promoter	-0.166968	NA	NA	-0.129494	NA	-0.0699129	NA	-0.129366	NA	NA	rs8049316	Relapse	LD	promoter	SF3B3	n/a
rs6670157	Promoter	NA	NA	NA	NA	0.0816207	0.141063	NA	0.137434	NA	NA	rs6670157	Drug_DEX	Direct	promoter	PGD	n/a
rs4282910	Promoter	0.0729168	NA	0.174889	0.161627	NA	0.0635038	NA	NA	NA	NA	rs11186338	Drug_VCR	LD	promoter	RPP30	n/a
rs17879291	Promoter	-0.0644826	NA	-0.15418	-0.11682	NA	NA	NA	NA	NA	NA	rs8055559	Drug_VCR	LD	promoter	HMOX2	n/a
rs75913818	Promoter	0.0765861	NA	NA	0.133724	NA	0.0912527	NA	NA	NA	NA	rs11135853	Drug_VCR	LD	promoter	DOCK5	n/a
rs11837158	Promoter	NA	NA	0.169876	NA	0.070601	0.0682676	NA	NA	NA	NA	rs10880322	Drug_DEX	LD	promoter	PRICKLE1	n/a
rs75315897	Promoter	NA	NA	NA	0.101874	0.080782	0.0939307	NA	NA	NA	NA	rs10425108	Drug_SixMP	LD	promoter	DHPS	n/a
rs145697964	Promoter	0.0702478	NA	NA	0.0994356	NA	0.0627961	NA	NA	NA	NA	rs113163540	Drug_SixMP	LD	promoter	ATP6V0E2-AS1	n/a
rs11769057	Promoter-distal	0.493297	0.411513	0.941906	0.730462	0.293025	0.411526	NA	0.452619	0.440931	0.667455	rs1636980	Drug_ASP	LD	3'/5' UTR	MIR25	BALL1
rs6860581	Promoter-distal	NA	NA	NA	0.183575	0.104496	0.109738	0.87672	0.188774	NA	NA	rs12656223	Drug_SixTG	LD	3'/5' UTR	LMNB1	RS411
rs9557205	Promoter-distal	0.264021	NA	0.30329	NA	NA	0.0600723	NA	NA	NA	0.278299	rs8181880	Drug_SixTG	LD	3'/5' UTR	UBAC2	CEM
rs6874130	Promoter-distal	0.193906	NA	NA	0.107657	0.0800433	NA	NA	NA	0.37503	NA	rs6874130	Drug_SixTG	Direct	3'/5' UTR	BRD8	Nalm6
rs4472444	Promoter-distal	0.101758	NA	NA	0.169311	0.113734	NA	NA	NA	NA	NA	rs6955367	Drug_ASP	LD	3'/5' UTR	TAF6	Nalm6
rs28362163	Promoter-distal	-0.450896	NA	NA	NA	-0.49078	-0.0866341	NA	-0.185904	NA	-0.461934	rs10415831	Drug_VCR	LD	3'/5' UTR	FBXW9	Nalm6
rs1247117	Promoter-distal	-1.55156	-0.409221	-2.03645	-1.46325	-0.631258	-1.01208	-0.803868	-0.38792	NA	-1.66297	rs1312895	MRD	LD	Distal Intergenic	EIF3A	Nalm6
rs7426865	Promoter-distal	1.27464	1.52618	1.92297	0.901722	0.227267	0.6093	NA	NA	NA	0.867491	rs7426865	Drug_SixMP	Direct	Distal Intergenic	GYG1	SUPB15
rs75777619	Promoter-distal	0.861933	0.731478	1.26325	0.8805	0.386331	0.46828	1.13958	0.196614	0.41559	0.612089	NA	Control	Direct	Distal Intergenic	MYC	CEM
rs17247678	Promoter-distal	0.563392	NA	0.460721	0.159994	NA	NA	NA	NA	NA	NA	rs2407156	Drug_ASP	LD	Distal Intergenic	TMEM167A	CEM
rs73353091	Promoter-distal	NA	NA	NA	0.184044	0.188818	0.359196	NA	NA	NA	NA	rs16978136	Drug_SixMP	LD	Distal Intergenic	GRIN2C	Nalm6
rs11674815	Promoter-distal	-0.311317	NA	-0.414904	-0.137527	-0.0961966	-0.117151	NA	NA	NA	NA	rs10170236	Relapse	LD	Distal Intergenic	RBM43	CEM
rs12660691	Promoter-distal	2.62922	0.762282	3.43448	1.4401	0.198505	0.362034	NA	0.512914	NA	NA	rs11154491	Drug_DEX	LD	intronic	ARHGAP18	BALL1
rs2166631	Promoter-distal	-1.26965	-0.644555	-1.42804	-0.995929	-0.680268	-0.769014	-1.03281	-0.570335	-0.487797	-1.30776	rs7918082	Drug_VCR	LD	intronic	VSIR	BALL1
rs12232061	Promoter-distal	0.543913	0.699661	0.578206	0.340477	NA	NA	NA	NA	NA	NA	rs8181880	Drug_SixTG	LD	intronic	MIR623	BALL1
rs16880094	Promoter-distal	-0.137907	NA	-0.451171	NA	-0.12287	-0.118845	-1.2571	NA	NA	NA	rs6459582	Drug_SixTG	LD	intronic	NUP153	697
rs112986774	Promoter-distal	0.307795	NA	0.413584	0.288569	0.149039	0.134439	NA	0.183079	NA	NA	rs11150830	Drug_VCR	LD	intronic	CBX2	CEM
rs7205474	Promoter-distal	-0.256816	NA	-0.377992	-0.131651	NA	NA	NA	NA	NA	NA	rs6498138	Drug_DEX	LD	intronic	RMI2	CEM
rs6019382	Promoter-distal	-0.135531	NA	-0.205007	-0.199585	-0.114338	-0.104843	NA	NA	NA	NA	rs4810865	Drug_VCR	LD	intronic	PREX1	Nalm6
