## Supplemental File 6 for "Functional investigation of inherited noncoding genetic variation impacting the pharmacogenomics of childhood acute lymphoblastic leukemia treatment"

### Sheet: Supplemental File 5
MPRA sequences
Oligo structure:	5’-Primer1-enh-Kpnl-Xbal-barcode-primer2-3’
	Primer1 site:	ACTGGCCGCTTCACTG
	enh:	175bp variant specific
	Kpnl site:	GGTACC
	Xbal site:	TCTAGA
	Primer2 site:	AGATCGGAAGAGCGTCG
	barcode:	10bp variant specific
Oligo library amplification:	forward:	3’-GCCAGAACATTTCTCTGGCCTAACTGGCCGCTTCACTG-5’
	reverse:	5’-GCCGCCCCGACTAGCTTGGCCGCCGAGGCCGACGCTCTTCCGATCT-3’
cDNA synthesis primers:	cDNA P1:	TCAATGTATCTTATCATGTCTGCTCGAAG
	cDNA P4:	GCAGCTTATAATGGTTACAAATAAAGC
	cDNA P6:	ACATTTGTAGAGGTTTTACTTGCT
	Multiplexing primer 1:	AATGATACGGCGACCACCGAGATCTACACTCTTTCCCTACACGACGCTCTTCCGATCT
