## Supplemental File 8 for "Functional investigation of inherited noncoding genetic variation impacting the pharmacogenomics of childhood acute lymphoblastic leukemia treatment"

### Sheet: Supplemental File 7
PU.1 binding affinity assay:	Biotin + reference	5'-Biotin-AGGCTAAATTGCGGAAGTGGCTCAGAGGCTAAATTGCGGAAGTGGCTCAG-3'
	reverse complement	5'-CTGAGCCACTTCCGCAATTTAGCCTCTGAGCCACTTCCGCAATTTAGCCT-3'
	Biotin + alternative	5'-Biotin-AGGCTAAATTGCAGAAGTGGCTCAGAGGCTAAATTGCAGAAGTGGCTCAG-3'
	reverse complement	5'-CTGAGCCACTTCTGCAATTTAGCCTCTGAGCCACTTCTGCAATTTAGCCT-3'
