## Supplemental File 9 for "Functional investigation of inherited noncoding genetic variation impacting the pharmacogenomics of childhood acute lymphoblastic leukemia treatment"

### Sheet: Supplemental File 8
CRISPR/Cas9 rs1247117 deletion pools:	sgRNA_1	5’-TCCTAAGCAAAGAGTCCGGTNGG-3’
	sgRNA_2	5’-GAGGCGGCAGCCCTCCAAGANGG-3’
	ssODN	gccagcagctgttgggacagcaccatggcatctgccttctggtgggaccgagagctacgtgatggaagggctctgtcccc
	validation primers	F-gggtctgcctttcccagttcactaa
		R-tgttctcatcactccgtttctgagca
